# Clustering schizophrenia genes by their temporal expression patterns aids functional interpretation *genetics-based evidence in favor of the two-hit hypothesis*

**DOI:** 10.1101/2022.08.25.22279215

**Authors:** Dennis van der Meer, Weiqiu Cheng, Jaroslav Rokicki, Sara Fernandez-Cabello, Alexey Shadrin, Olav B. Smeland, Friederike Ehrhart, Sinan Gülöksüz, Nils Eiel Steen, Srdjan Djurovic, Lars T. Westlye, Ole A. Andreassen, Tobias Kaufmann

**Affiliations:** Norwegian Centre for Mental Disorders Research (NORMENT), Division of Mental Health and Addiction, Oslo University Hospital & Institute of Clinical Medicine, University of Oslo, Oslo, Norway; School of Mental Health and Neuroscience, Faculty of Health, Medicine and Life Sciences, Maastricht University, The Netherlands; Department of Psychology, University of Oslo, Oslo, Norway; Department of Psychiatry, Yale University School of Medicine, New Haven, Connecticut; Department of Medical Genetics, Oslo University Hospital, Oslo, Norway; Norwegian Centre for Mental Disorders Research, Department of Clinical Science, University of Bergen, Bergen, Norway; K.G. Jebsen Centre for Neurodevelopmental Disorders, University of Oslo; Department of Psychiatry and Psychotherapy, Tübingen Center for Mental Health, University of Tübingen, Germany

**Keywords:** schizophrenia, gene expression, two-hit hypothesis, neurodevelopment

## Abstract

Schizophrenia is a highly heritable brain disorder with a typical symptom onset in early adulthood. The two-hit hypothesis posits that schizophrenia results from deviant early neurodevelopment, predisposing an individual, followed by a disruption of later brain maturational processes that trigger the onset of symptoms. Here, we investigate how the timing of expression of 345 putative schizophrenia risk genes may aid in understanding the interplay of neurobiological processes in the pathophysiology of schizophrenia. Clustering of brain transcriptomic data across the lifespan revealed a set of 183 genes that was significantly upregulated prenatally and downregulated postnatally and 162 genes that showed the opposite pattern. The prenatally upregulated set of genes was functionally annotated to fundamental cell cycle processes, while the postnatally upregulated set was associated with the immune system and neuronal communication. We subsequently calculated two set-specific polygenic risk scores for 743 individuals with schizophrenia and 743 sex- and age-matched healthy controls. We found an interaction between the two scores; higher prenatal polygenic risk was only significantly associated with schizophrenia diagnosis and severity, at higher levels of postnatal polygenic risk. We therefore provide genetics-based evidence in favor of the two-hit hypothesis, supporting that schizophrenia may be shaped by disruptions of separable biological processes acting at distinct phases of neurodevelopment.

---

Schizophrenia is a severe brain disorder that is highly heritable,^1–3^ determined by a large number of interacting genetic and environmental factors.^4^ Its clinical onset is typically in early adulthood, yet there are behavioral and biological indicators present many years before this^5^, with deviations of neurodevelopmental trajectories early in life.^3^

Schizophrenia is a dynamic and heterogenous disorder, and the early development and clinical course of the illness reflects many biological processes interacting over time. The classic two-hit hypothesis of schizophrenia posits that the clinical phenotype stems from a combination of early-acting risk factors that predispose an individual, followed by a second “hit” at a later stage of development that leads to the onset of symptoms and subsequent diagnosis.^6^ The first, priming hit is thought to disrupt neurogenesis and differentiation in early neurodevelopmental phases, while the second hit may involve processes more related to neuroplasticity.^7^ Inflammatory processes have been implicated in this chain of events, with several lines of evidence indicating a link between the immune system and the development of schizophrenia,^8^ albeit an enigmatic one.^9^ Given the complex etiology and heterogeneous clinical manifestation of schizophrenia, the two-hit hypothesis is undoubtedly an oversimplification that bins numerous biological processes and their waxing and waning effects over time. Yet, the underlying notion that risk factors act primarily at different stages of development, moderating each other’s influence on neurodevelopmental trajectories, represents an often-overlooked developmental dynamic dimension, which can explain some of the observed etiological and clinical heterogeneity of schizophrenia.

Genome-wide association studies (GWAS) of schizophrenia have discovered hundreds of associated common genetic variants, mapped onto genes expressed primarily in the brain, and linked to pathways involved in immune system regulation and synaptic functioning.^10,11^ The effects of genetic variants on neurodevelopment are likely to be age-dependent,^12^ as also suggested by strong changes in gene expression levels over the lifespan.^13^ Further, genes that are expressed together are more likely to participate in the same functional processes.^14^ This indicates that the temporal expression patterns of genes or gene-sets reflect biological processes relevant for the risk and clinical course of schizophrenia at distinct phases of disease development. Here, we clustered genes previously found to be significantly associated with schizophrenia into two groups based on their age-associated expression patterns, allowing us to infer dynamic processes involved in schizophrenia.
