## Supplementary Tables 1 and 2 for "Clustering schizophrenia genes by their temporal expression patterns aids functional interpretation *genetics-based evidence in favor of the two-hit hypothesis*": supTable1_genLists_220818.txt

Gene	Chromosome	BP start	BP stop	Cluster
ABT1	6	26597171	26600278	Cluster 1 - prenatal
ACTR5	20	37376933	37401089	Cluster 1 - prenatal
AGPAT1	6	32135983	32145888	Cluster 1 - prenatal
AKT3	1	243651535	244014381	Cluster 1 - prenatal
ALMS1	2	73612886	73837047	Cluster 1 - prenatal
AMBRA1	11	46417962	46615619	Cluster 1 - prenatal
ANKRD44	2	197831741	198175521	Cluster 1 - prenatal
APOM	6	31620187	31625987	Cluster 1 - prenatal
ARL17A	17	44577184	44657155	Cluster 1 - prenatal
ARL5B	10	18948264	18970568	Cluster 1 - prenatal
AS3MT	10	104629183	104661656	Cluster 1 - prenatal
ATAT1	6	30594613	30614598	Cluster 1 - prenatal
ATXN7	3	63849785	63989240	Cluster 1 - prenatal
BAG5	14	104022881	104029151	Cluster 1 - prenatal
BCL11B	14	99635624	99738514	Cluster 1 - prenatal
BCL2L12	19	50168399	50177173	Cluster 1 - prenatal
BRD2	6	32936437	32949282	Cluster 1 - prenatal
BTN1A1	6	26500577	26510653	Cluster 1 - prenatal
BTN2A1	6	26458132	26476849	Cluster 1 - prenatal
BTN2A2	6	26383111	26395102	Cluster 1 - prenatal
BTN3A1	6	26402465	26415444	Cluster 1 - prenatal
C12orf65	12	123717844	123742651	Cluster 1 - prenatal
C2	6	31865562	31913449	Cluster 1 - prenatal
C2orf69	2	200775979	200792996	Cluster 1 - prenatal
C6orf48	6	31802693	31807541	Cluster 1 - prenatal
CCHCR1	6	31110216	31126015	Cluster 1 - prenatal
CENPM	22	42334531	42343155	Cluster 1 - prenatal
CEP170	1	243287730	243419284	Cluster 1 - prenatal
CHRNA3	15	78885394	78913637	Cluster 1 - prenatal
CHRNA5	15	78857862	78887611	Cluster 1 - prenatal
CHRNB4	15	78916636	78933587	Cluster 1 - prenatal
CILP2	19	19649057	19657468	Cluster 1 - prenatal
CKAP5	11	46765084	46867859	Cluster 1 - prenatal
CLIC1	6	31698358	31705095	Cluster 1 - prenatal
CNOT1	16	58553850	58663790	Cluster 1 - prenatal
CRTC3	15	91073118	91188577	Cluster 1 - prenatal
CTNND1	11	57520756	57586652	Cluster 1 - prenatal
CYP17A1	10	104590288	104597290	Cluster 1 - prenatal
DAXX	6	33286335	33290793	Cluster 1 - prenatal
DCC	18	49866542	51062273	Cluster 1 - prenatal
DDAH2	6	31694817	31698039	Cluster 1 - prenatal
DDR1	6	30850694	30867933	Cluster 1 - prenatal
DPCR1	6	30908777	30921998	Cluster 1 - prenatal
DPYSL5	2	27070969	27173219	Cluster 1 - prenatal
EHMT2	6	31847536	31865464	Cluster 1 - prenatal
ENOX1	13	43787335	44361116	Cluster 1 - prenatal
EPHA5	4	66185281	66536529	Cluster 1 - prenatal
EYS	6	64429876	66417118	Cluster 1 - prenatal
FAM114A2	5	153369723	153418497	Cluster 1 - prenatal
FAM57B	16	30035748	30064338	Cluster 1 - prenatal
FANCA	16	89803959	89883066	Cluster 1 - prenatal
FANCL	2	58386378	58468515	Cluster 1 - prenatal
FOXP1	3	71003865	71633140	Cluster 1 - prenatal
FXR1	3	180630096	180700541	Cluster 1 - prenatal
GALNT10	5	153570295	153800544	Cluster 1 - prenatal
GALNT2	1	230202956	230417875	Cluster 1 - prenatal
GATAD2A	19	19496642	19619741	Cluster 1 - prenatal
GDPD3	16	30115977	30125264	Cluster 1 - prenatal
GLYCTK	3	52321836	52329272	Cluster 1 - prenatal
GMIP	19	19740285	19754457	Cluster 1 - prenatal
GNL3	3	52719936	52728513	Cluster 1 - prenatal
GPM6A	4	176554088	176923842	Cluster 1 - prenatal
GPSM3	6	32158543	32163300	Cluster 1 - prenatal
GSX2	4	54966248	54968122	Cluster 1 - prenatal
GTF2H4	6	30875957	30881883	Cluster 1 - prenatal
HARS2	5	140071011	140078903	Cluster 1 - prenatal
HFE	6	26087422	26096438	Cluster 1 - prenatal
HIST1H1A	6	26017260	26018040	Cluster 1 - prenatal
HIST1H1B	6	27834570	27835359	Cluster 1 - prenatal
HIST1H2AC	6	26124370	26139337	Cluster 1 - prenatal
HIST1H2AJ	6	27782080	27782518	Cluster 1 - prenatal
HIST1H2BC	6	26113389	26124266	Cluster 1 - prenatal
HIST1H2BD	6	26157419	26171577	Cluster 1 - prenatal
HIST1H2BE	6	26184024	26184458	Cluster 1 - prenatal
HIST1H2BN	6	27805544	27821533	Cluster 1 - prenatal
HIST1H3J	6	27858093	27858570	Cluster 1 - prenatal
HIST1H4A	6	26021907	26022278	Cluster 1 - prenatal
HLA-DRB1	6	32546546	32557613	Cluster 1 - prenatal
HSPA1A	6	31782952	31785719	Cluster 1 - prenatal
HSPA1L	6	31777396	31790093	Cluster 1 - prenatal
IGSF9B	11	133778520	133826649	Cluster 1 - prenatal
IK	5	140027384	140042065	Cluster 1 - prenatal
IMMP2L	7	110303106	111202588	Cluster 1 - prenatal
IREB2	15	78730518	78793798	Cluster 1 - prenatal
ITPR3	6	33587951	33664351	Cluster 1 - prenatal
KCTD13	16	29917657	29937545	Cluster 1 - prenatal
KDM4A	1	44115797	44171189	Cluster 1 - prenatal
KIAA1549	7	138516126	138666064	Cluster 1 - prenatal
KLF6	10	3818188	3827473	Cluster 1 - prenatal
LSM2	6	31765169	31774761	Cluster 1 - prenatal
LY6G5B	6	31638728	31640227	Cluster 1 - prenatal
MACROD1	11	63766006	63933602	Cluster 1 - prenatal
MAD1L1	7	1855428	2272583	Cluster 1 - prenatal
MAU2	19	19431496	19469563	Cluster 1 - prenatal
MDK	11	46402334	46405387	Cluster 1 - prenatal
MFAP3	5	153418519	153437014	Cluster 1 - prenatal
MICB	6	31462054	31478901	Cluster 1 - prenatal
MMP16	8	89049460	89339717	Cluster 1 - prenatal
MPHOSPH9	12	123640943	123717785	Cluster 1 - prenatal
MSH5	6	31707725	31730455	Cluster 1 - prenatal
MSRA	8	9911830	10286401	Cluster 1 - prenatal
NAB2	12	57482677	57489259	Cluster 1 - prenatal
NAGA	22	42454338	42466852	Cluster 1 - prenatal
NDUFA6	22	42481530	42486888	Cluster 1 - prenatal
NEK4	3	52744796	52804965	Cluster 1 - prenatal
NMB	15	85198360	85201802	Cluster 1 - prenatal
NOTCH4	6	32162620	32191844	Cluster 1 - prenatal
NPAS3	14	33404115	34273382	Cluster 1 - prenatal
NRM	6	30655824	30659197	Cluster 1 - prenatal
NSUN6	10	18834264	18948180	Cluster 1 - prenatal
NT5DC2	3	52558385	52569093	Cluster 1 - prenatal
NUCB2	11	17281884	17371510	Cluster 1 - prenatal
NUDT1	7	2281857	2290780	Cluster 1 - prenatal
PBRM1	3	52579368	52719866	Cluster 1 - prenatal
PBX2	6	32152510	32157963	Cluster 1 - prenatal
PCBP2	12	53845886	53874946	Cluster 1 - prenatal
PCDHA12	5	140254931	140391929	Cluster 1 - prenatal
PCGF3	4	699537	764428	Cluster 1 - prenatal
PGBD1	6	28249314	28270326	Cluster 1 - prenatal
PHF1	6	33378773	33384230	Cluster 1 - prenatal
PLCL2	3	16974582	17132098	Cluster 1 - prenatal
PLEKHO1	1	150122170	150131825	Cluster 1 - prenatal
PPP1CC	12	111157613	111180783	Cluster 1 - prenatal
PPP2R3A	3	135684515	135866752	Cluster 1 - prenatal
PPP4C	16	30087297	30096698	Cluster 1 - prenatal
PPT2	6	32121229	32131458	Cluster 1 - prenatal
PRKD1	14	30045685	30396899	Cluster 1 - prenatal
PRKD3	2	37477645	37551915	Cluster 1 - prenatal
PRMT1	19	50180409	50191707	Cluster 1 - prenatal
PRRG2	19	50084574	50094272	Cluster 1 - prenatal
PSMA4	15	78832747	78841562	Cluster 1 - prenatal
PSMD6	3	63996225	64009686	Cluster 1 - prenatal
PSORS1C1	6	31082608	31107869	Cluster 1 - prenatal
PTGIS	20	48120411	48184707	Cluster 1 - prenatal
RBM26	13	79885962	79980393	Cluster 1 - prenatal
RBM6	3	49977474	50114685	Cluster 1 - prenatal
RERE	1	8412464	8877699	Cluster 1 - prenatal
SDK1	7	3341080	4308632	Cluster 1 - prenatal
SEC11A	15	85212768	85259691	Cluster 1 - prenatal
SETD6	16	58549383	58554431	Cluster 1 - prenatal
SF3B1	2	198256698	198299815	Cluster 1 - prenatal
SFMBT1	3	52933221	53080089	Cluster 1 - prenatal
SLC39A1	1	153931575	153940660	Cluster 1 - prenatal
SMG6	17	1963133	2207069	Cluster 1 - prenatal
SND1	7	127292043	127732659	Cluster 1 - prenatal
SPAG16	2	214149103	215275225	Cluster 1 - prenatal
SREBF2	22	42229083	42303312	Cluster 1 - prenatal
STAB1	3	52529354	52558512	Cluster 1 - prenatal
STAG1	3	136055077	136471245	Cluster 1 - prenatal
STH	17	44076616	44077060	Cluster 1 - prenatal
STK19	6	31938952	31949223	Cluster 1 - prenatal
SUGP1	19	19387320	19431321	Cluster 1 - prenatal
SYNGAP1	6	33387847	33421466	Cluster 1 - prenatal
TBX6	16	30097114	30103258	Cluster 1 - prenatal
TCF19	6	31126303	31134183	Cluster 1 - prenatal
TCF20	22	42556019	42664768	Cluster 1 - prenatal
TCF4	18	52889562	53303252	Cluster 1 - prenatal
TMEM219	16	29973351	29984373	Cluster 1 - prenatal
TNXB	6	32008932	32077151	Cluster 1 - prenatal
TP53BP1	15	43695262	43802707	Cluster 1 - prenatal
TRIM26	6	30152232	30181271	Cluster 1 - prenatal
TRIM27	6	28870779	28891768	Cluster 1 - prenatal
TTC14	3	180319918	180336120	Cluster 1 - prenatal
TUBB	6	30688012	30693199	Cluster 1 - prenatal
UBD	6	29523389	29527702	Cluster 1 - prenatal
VARS	6	31745295	31763712	Cluster 1 - prenatal
WBP2NL	22	42391607	42428935	Cluster 1 - prenatal
WDR55	5	140044384	140051930	Cluster 1 - prenatal
WDR73	15	85185607	85197521	Cluster 1 - prenatal
WNT3	17	44839872	44896126	Cluster 1 - prenatal
XRCC3	14	104163945	104181823	Cluster 1 - prenatal
ZBED4	22	50247497	50283726	Cluster 1 - prenatal
ZBTB22	6	33282182	33285719	Cluster 1 - prenatal
ZBTB37	1	173837220	173856596	Cluster 1 - prenatal
ZCCHC7	9	37120161	37358146	Cluster 1 - prenatal
ZDHHC2	8	17013836	17080241	Cluster 1 - prenatal
ZEB2	2	145141942	145277958	Cluster 1 - prenatal
ZKSCAN3	6	28317691	28336954	Cluster 1 - prenatal
ZNF165	6	28048482	28057341	Cluster 1 - prenatal
ZNF408	11	46722317	46727466	Cluster 1 - prenatal
ZSCAN12	6	28346598	28367544	Cluster 1 - prenatal
ZSCAN16	6	28092334	28097864	Cluster 1 - prenatal
ZSCAN2	15	85144249	85166947	Cluster 1 - prenatal
ABCB1	7	87133179	87342639	Cluster 2 - postnatal
ABCC8	11	17414432	17498449	Cluster 2 - postnatal
AIF1	6	31582969	31584798	Cluster 2 - postnatal
ALAS1	3	52232099	52248343	Cluster 2 - postnatal
ALDOA	16	30064411	30081741	Cluster 2 - postnatal
ALG12	22	50296852	50312106	Cluster 2 - postnatal
ANKS1B	12	99128569	100378512	Cluster 2 - postnatal
AP3B2	15	83328033	83378660	Cluster 2 - postnatal
ARFGAP2	11	47185849	47199054	Cluster 2 - postnatal
ARHGAP1	11	46698625	46722215	Cluster 2 - postnatal
ARHGAP44	17	12692829	12894960	Cluster 2 - postnatal
ASPHD1	16	29912147	29931181	Cluster 2 - postnatal
ATG13	11	46638826	46697569	Cluster 2 - postnatal
B3GAT1	11	134248398	134281880	Cluster 2 - postnatal
BANK1	4	102711764	102995969	Cluster 2 - postnatal
BBX	3	107241783	107530176	Cluster 2 - postnatal
BRE	2	28113482	28561768	Cluster 2 - postnatal
BTN3A2	6	26365387	26378548	Cluster 2 - postnatal
C12orf76	12	110465401	110505500	Cluster 2 - postnatal
C1orf216	1	36179477	36184790	Cluster 2 - postnatal
C6orf136	6	30614816	30620987	Cluster 2 - postnatal
CACNA1C	12	2079952	2807115	Cluster 2 - postnatal
CACNA1I	22	39966758	40085740	Cluster 2 - postnatal
CACNB2	10	18429373	18830688	Cluster 2 - postnatal
CALN1	7	71244476	71912136	Cluster 2 - postnatal
CCDC92	12	124420955	124457373	Cluster 2 - postnatal
CDK2AP1	12	123745517	123756863	Cluster 2 - postnatal
CHRM4	11	46405335	46413122	Cluster 2 - postnatal
CLCN3	4	170541672	170644338	Cluster 2 - postnatal
CNNM2	10	104678075	104838344	Cluster 2 - postnatal
CNTN4	3	2140550	3099645	Cluster 2 - postnatal
COQ10B	2	198318231	198339851	Cluster 2 - postnatal
CPEB1	15	83211948	83316762	Cluster 2 - postnatal
CPNE7	16	89642176	89663654	Cluster 2 - postnatal
CRHR1	17	43697710	43913194	Cluster 2 - postnatal
CUL9	6	43149913	43192325	Cluster 2 - postnatal
CXXC5	5	139028301	139063467	Cluster 2 - postnatal
DDHD2	8	38088861	38120351	Cluster 2 - postnatal
DDX56	7	44605016	44614542	Cluster 2 - postnatal
DENND4B	1	153901977	153919162	Cluster 2 - postnatal
DGKZ	11	46354455	46402104	Cluster 2 - postnatal
DNAJC11	1	6694228	6761966	Cluster 2 - postnatal
DOC2A	16	30016835	30023424	Cluster 2 - postnatal
DRD2	11	113280317	113346413	Cluster 2 - postnatal
EFNA5	5	106712590	107006596	Cluster 2 - postnatal
EGR1	5	137801181	137805004	Cluster 2 - postnatal
ELAVL4	1	50513686	50669442	Cluster 2 - postnatal
EMB	5	49692026	49737234	Cluster 2 - postnatal
ERBB4	2	212240442	213403879	Cluster 2 - postnatal
ESAM	11	124623019	124632223	Cluster 2 - postnatal
ETF1	5	137841782	137878989	Cluster 2 - postnatal
FAM120A	9	96214173	96328397	Cluster 2 - postnatal
FES	15	91427665	91439006	Cluster 2 - postnatal
FGFR1	8	38268656	38326352	Cluster 2 - postnatal
FHIT	3	59735036	61237133	Cluster 2 - postnatal
FURIN	15	91411885	91426687	Cluster 2 - postnatal
GABBR1	6	29570005	29600962	Cluster 2 - postnatal
GABBR2	9	101050364	101471479	Cluster 2 - postnatal
GATAD2B	1	153777201	153895451	Cluster 2 - postnatal
GIGYF2	2	233562015	233725287	Cluster 2 - postnatal
GRIN2A	16	9847265	10276611	Cluster 2 - postnatal
GRM3	7	86273230	86494193	Cluster 2 - postnatal
HAPLN4	19	19366450	19373596	Cluster 2 - postnatal
HARBI1	11	46624856	46638933	Cluster 2 - postnatal
HARS	5	140053490	140071681	Cluster 2 - postnatal
HCN1	5	45255052	45696220	Cluster 2 - postnatal
HIST1H4H	6	26281278	26285844	Cluster 2 - postnatal
HLA-B	6	31321649	31324989	Cluster 2 - postnatal
HLA-DMA	6	32916391	32920900	Cluster 2 - postnatal
HLA-DQA2	6	32709156	32714664	Cluster 2 - postnatal
HLA-DRA	6	32407619	32412823	Cluster 2 - postnatal
HLA-F	6	29691117	29695073	Cluster 2 - postnatal
HSPA9	5	137890571	137911318	Cluster 2 - postnatal
IP6K3	6	33689415	33714762	Cluster 2 - postnatal
IRF3	19	50162826	50169132	Cluster 2 - postnatal
JAM3	11	133938820	134021652	Cluster 2 - postnatal
KCNB1	20	47988505	48099181	Cluster 2 - postnatal
KCNG2	18	77623668	77659816	Cluster 2 - postnatal
KCNJ13	2	233630512	233641275	Cluster 2 - postnatal
KLC1	14	104095525	104167888	Cluster 2 - postnatal
LETM2	8	38240041	38267045	Cluster 2 - postnatal
LPCAT4	15	34651089	34659397	Cluster 2 - postnatal
LRRC4	7	127667124	127671002	Cluster 2 - postnatal
LY6H	8	144239331	144242053	Cluster 2 - postnatal
MAP1A	15	43803165	43823818	Cluster 2 - postnatal
MAPK3	16	30125426	30134630	Cluster 2 - postnatal
MAPT	17	43971702	44105700	Cluster 2 - postnatal
MGAT3	22	39843235	39888199	Cluster 2 - postnatal
MRPS30	5	44809027	44815616	Cluster 2 - postnatal
MUSTN1	3	52867131	52869235	Cluster 2 - postnatal
MYCT1	6	153019030	153045717	Cluster 2 - postnatal
NDUFA13	19	19626550	19639858	Cluster 2 - postnatal
NDUFA2	5	140024948	140027370	Cluster 2 - postnatal
NEU1	6	31826829	31830709	Cluster 2 - postnatal
NGEF	2	233743396	233877951	Cluster 2 - postnatal
NOSIP	19	50058725	50083845	Cluster 2 - postnatal
NRBP2	8	144915755	144924200	Cluster 2 - postnatal
NRGN	11	124609829	124617102	Cluster 2 - postnatal
NSF	17	44668035	44834830	Cluster 2 - postnatal
NT5C2	10	104847774	104953063	Cluster 2 - postnatal
OGFOD2	12	123459354	123464588	Cluster 2 - postnatal
OPCML	11	132284875	133402403	Cluster 2 - postnatal
PAK6	15	40509629	40569688	Cluster 2 - postnatal
PCDH7	4	30721951	31148423	Cluster 2 - postnatal
PCLO	7	82383321	82792197	Cluster 2 - postnatal
PDE4B	1	66258193	66840262	Cluster 2 - postnatal
PITPNM2	12	123468027	123635376	Cluster 2 - postnatal
PLA2G15	16	68279240	68294965	Cluster 2 - postnatal
PLCB2	15	40576461	40600174	Cluster 2 - postnatal
PLCH2	1	2407754	2436964	Cluster 2 - postnatal
PLCL1	2	198669426	199014608	Cluster 2 - postnatal
PPP1R13B	14	104200088	104315116	Cluster 2 - postnatal
PPP1R16B	20	37434348	37551667	Cluster 2 - postnatal
PPP2R5B	11	64692143	64701950	Cluster 2 - postnatal
PQLC1	18	77662420	77711664	Cluster 2 - postnatal
PRRT1	6	32116140	32119720	Cluster 2 - postnatal
PTPRF	1	43991708	44089343	Cluster 2 - postnatal
RANGAP1	22	41640781	41682255	Cluster 2 - postnatal
RBFOX1	16	5289469	7763342	Cluster 2 - postnatal
RBKS	2	28004266	28113223	Cluster 2 - postnatal
RBMS3	3	29322351	30051886	Cluster 2 - postnatal
REEP2	5	137774690	137782658	Cluster 2 - postnatal
RFTN2	2	198435524	198540774	Cluster 2 - postnatal
RPP21	6	30312897	30314635	Cluster 2 - postnatal
SATB2	2	200134223	200335989	Cluster 2 - postnatal
SCAF1	19	50145382	50161906	Cluster 2 - postnatal
SDCCAG8	1	243419307	243663393	Cluster 2 - postnatal
SEPT3	22	42372855	42394225	Cluster 2 - postnatal
SGCD	5	155462147	156194799	Cluster 2 - postnatal
SIPA1	11	65405578	65418391	Cluster 2 - postnatal
SKIV2L	6	31926581	31937532	Cluster 2 - postnatal
SLC16A10	6	111408728	111544608	Cluster 2 - postnatal
SLCO4C1	5	101569690	101632253	Cluster 2 - postnatal
SNAP91	6	84262604	84419127	Cluster 2 - postnatal
SNX19	11	130745766	130786382	Cluster 2 - postnatal
SPATS2L	2	201170604	201346986	Cluster 2 - postnatal
SPCS1	3	52739792	52742198	Cluster 2 - postnatal
SPOCK3	4	167654535	168155741	Cluster 2 - postnatal
SRPK2	7	104754048	105039614	Cluster 2 - postnatal
TAOK2	16	29985188	30003583	Cluster 2 - postnatal
TBC1D15	12	72233487	72320629	Cluster 2 - postnatal
TBC1D5	3	17198654	17784240	Cluster 2 - postnatal
TEK	9	27109147	27230172	Cluster 2 - postnatal
THOC7	3	63819546	63849597	Cluster 2 - postnatal
THRB	3	24158644	24536772	Cluster 2 - postnatal
TRIM38	6	25962917	25987557	Cluster 2 - postnatal
TRIM9	14	51441979	51562422	Cluster 2 - postnatal
TRPS1	8	116420724	116713299	Cluster 2 - postnatal
TSNARE1	8	143293441	143484543	Cluster 2 - postnatal
TTC12	11	113185251	113244345	Cluster 2 - postnatal
VPS29	12	110929330	110939916	Cluster 2 - postnatal
VPS37A	8	17104401	17155533	Cluster 2 - postnatal
VPS45	1	150039350	150117505	Cluster 2 - postnatal
VRK2	2	58273777	58387055	Cluster 2 - postnatal
YJEFN3	19	19639670	19648393	Cluster 2 - postnatal
ZDHHC5	11	57435223	57468659	Cluster 2 - postnatal
ZFYVE21	14	104182081	104200005	Cluster 2 - postnatal
ZMAT2	5	140078265	140086248	Cluster 2 - postnatal
ZNF365	10	64133916	64431771	Cluster 2 - postnatal
ZNF536	19	30863328	31048966	Cluster 2 - postnatal
ZNF592	15	85291818	85349663	Cluster 2 - postnatal
ZNF664	12	124457699	124499986	Cluster 2 - postnatal
